# Evidence of Epistatic Interactive Effects of HK1 and GCK Genes on Circulating Hemoglobin A1c Levels

**DOI:** 10.64898/2026.05.01.26352221

**Authors:** Lihua Wang, Joseph H. Lee, Bharat Thyagarajan, Anatoliy I. Yashin, E. Warwick Daw, Thomas T. Perls, Kaare Christensen, Joseph M. Zmuda, Michael A. Province, Ping An

## Abstract

**Background:** Hemoglobin A1c (HbA1c), an important diagnostic biomarker for type 2 diabetes (T2D), is also associated with aging, cognitive performance, and mortality. To identify epistatic interactions, we assessed 133 known gene variants associated with HbA1c among 3,778 non-diabetic subjects of European ancestry in the Long Life Family Study (LLFS).

**Methods:** We applied Bayesian Imputation Based Association Mapping (BIMBAM) to identify significant pairwise epistatic interactions among genetic variants that were previously shown to be associated with levels of HbA1c. To take into account confounding effects, we adjusted age, sex, field centers, body mass index (BMI), and genetic principal components (PCs).

**Results:** This analysis yielded seven pairs with log_10_(BF)>10; of those, six pairs were confirmed using a full-term mixed regression model. Specifically, these included significant interactions of *HK1-rs17476364* with variants in *GCK* (rs2971670, rs4607517) or *G6PC2* (rs560887), as well as between *HK1-rs16926246* and the same variants (*P* values for each term ≤ 7.14×10^-3^). All epistatic interactions between *HK1* and *GCK*, and between *HK1* and *G6PC2* were replicated in two large independent studies (namely, Framingham Offspring Study, *P* < 0.05; Health and Retirement Study, *P* < 0.05).

**Conclusion:** The present study revealed that *HK1* and *GCK* interact to contribute to regulating levels of HbA1c and are likely to be involved in molecular mechanisms underlying healthy aging processes.
