## Supplemental Tables for "Evidence of Epistatic Interactive Effects of HK1 and GCK Genes on Circulating Hemoglobin A1c Levels"

### Sheet: Supplemental_Table1
Supplemental Table 1. Association results of single SNP with HbA1c, fasting Glucose and Hb
rsID	Gene	Chr	Position	N	Pval*				Pval**
					A1C	Glucose	Hb		A1C	Glucose	Hb
rs17476364	HK1	10	69334748	3339	1e-11	0.161	0.0877		3.65e-13	0.0693	0.027
rs16926246	HK1	10	69333636	3226	7.02e-09	0.501	0.0365		7.71e-10	0.245	0.00985
rs2971670	GCK	7	44186502	3328	0.000169	0.000127	0.139		3.11e-05	1.93e-05	0.109
rs4607517	GCK	7	44196069	3305	0.000159	0.000256	0.148		3.34e-05	4.53e-05	0.157
rs560887	G6PC2	2	168906638	3274	1.92e-05	4.29e-05	0.406		3.11e-06	9.76e-06	0.344
Pval*: P value derived from a mixed model using categorical SNP genotype data
Pval**: P value derived from a mixed model using additive dosage data
Sample size: 3360 (removed t2d, nonfasting, used samples who had all these three phenotypes)

### Sheet: Supplemental_Table2
Supplemental Table 2. Genotype counts of five SNPs for HbA1c
SNP		rs17476364				rs16926246
	Genotype	0 (T/T)	1 (C/T)	2 (C/C)		0 (C/C)	1 (C/T)	2 (T/T)
rs2971670	0 (C/C)	2064	487	36		1843	599	59
	1 (C/T)	815	182	12		718	228	21
	2 (T/T)	102	21	2		90	32	2
rs4607517	0 (G/A)	2050	483	35		1830	594	58
	1 (A/G)	814	181	11		720	228	20
	2 (A/A)	101	21	2		90	31	2
rs560887	0 (C/C)	1504	353	31		1340	441	45
	1 (C/T)	1177	278	17		1052	340	34
	2 (T/T)	247	51	2		216	67	3

### Sheet: Supplemental_Table3
Supplemental Table 3. Epistatic effects of six SNP pairs in LLFS, FOS and HRS
Effect	LLFS Pval	FOS Pval	HRS Pval
HK1-rs17476364*GCK-rs2971670	2.47×10-3	3.39×10-2	**1.88×10-2
HK1-rs17476364*GCK-rs4607517	2.37×10-5	3.18×10-2	*1.85×10-2
HK1-rs17476364*G6PC2-rs560887	1.00×10-3	1.80×10-3	*2.30×10-1
HK1-rs16926246*GCK-rs2971670	1.33×10-4	1.67×10-1	*4.62×10-2
HK1-rs16926246*GCK-rs4607517	9.50×10-5	1.57×10-1	4.18×10-2
HK1-rs16926246*G6PC2-rs560887	3.43×10-5	5.10×10-3	2.56×10-1
*: one proxy SNP used
**: two proxy SNPs used

### Sheet: Supplemental_Table4
Supplemental Table 4. Genotype counts of five SNPs for Hb and glucose
SNP		rs17476364				rs16926246
	Genotype	0 (T/T)	1 (C/T)	2 (C/C)		0 (C/C)	1 (C/T)	2 (T/T)
rs2971670	0 (C/C)	1814	736	86		1622	649	76
	1 (C/T)	446	163	18		542	205	28
	2 (T/T)	32	12	2		51	21	2
rs4607517	0 (G/A)	1801	735	84		1610	651	75
	1 (A/G)	440	163	18		535	206	27
	2 (A/A)	31	11	2		50	20	2
rs560887	0 (C/C)	1336	1034	219		1192	925	192
	1 (C/T)	316	256	46		392	312	60
	2 (T/T)	28	16	2		40	31	3
